# Pervasive Influence of Hormonal Contraceptives on the Human Plasma Proteome in a Broad Population Study

**DOI:** 10.1101/2023.10.11.23296871

**Authors:** Nikola Dordevic, Clemens Dierks, Essi Hantikainen, Vadim Farztdinov, Fatma Amari, Vinicius Verri Hernandes, Alessandro De Grandi, Francisco S. Domingues, Michael Mülleder, Peter Paul Pramstaller, Johannes Rainer, Markus Ralser

## Abstract

**Background:** Plasma proteomics offers new avenues to explore non-genetic associations, such as biomarkers for lifestyle and environmental exposure in population studies. To date, most proteomic investigations in population studies have utilized affinity-reagent based technologies, which are ideal to quantify the low abundant fraction of the circulating proteome but may omit several of the abundant proteins that function in plasma.

**Methods:** Utilizing high throughput mass spectrometry, we quantified 148 highly abundant protein groups including immunoglobulins, coagulation factors, metabolic proteins, and components of the innate immune system, in the plasma of 3,632 participants from the Cooperative Health Research in South Tyrol (CHRIS) study. Using multiple regression analyses we then investigated associations with various factors including common medications.

**Results:** Beyond age and sex, the high abundant plasma proteome is predominantly influenced by hormonal contraceptives. For instance, Angiotensinogen (AGT) levels exhibit significant alteration with this treatment, suggesting that AGT levels could be a potential biomarker for contraceptive use. The effect of this drug class is more pronounced than other common medications or covariates. Furthermore, our analysis does not reveal any enduring signature associated with the use of these contraceptives.

**Conclusion:** In contrast to most used drugs, hormonal contraceptives exert a pronounced effect on the high abundant plasma proteome. Given its high prevalence among young female participants, the impact of hormonal contraceptives might be misconstrued as sex-or age-related effects on the plasma proteome. One should thus account for their use in any epidemiological or clinical plasma proteome study to prevent misleading results.
