## Supplementary material for "Pervasive Influence of Hormonal Contraceptives on the Human Plasma Proteome in a Broad Population Study": Spread sheet (xlsx) with Supplementary Table S45 (comparison of results with literature).

### Sheet: Age-related proteins
Gene	References [PubMedID]	Coefficient	Comparison Reg. (X if equal)	Method	Comment
APOE	31806903	down		SomaScan
APOD	33210602	up	X	SomaScan
APOB	31806903; 35932462	up	X	SomaScan; DIA MS
ALB	33210602	up		SomaScan
AHSG	31806903; 35932462	down	X	SomaScan; DIA MS
AFM	33210602	down	X	SomaScan
APOL1	31806903	down	X	SomaScan
AZGP1	31806903; 35932462	down		SomaScan; DIA MS
C4A	31806903; 35932462	up	X	SomaScan; DIA MS
C4BPA	30451909	up	X	LC-MS	small coefficient
C4BPB	30451909	up	X	LC-MS	small coefficient
C5	31806903; 33210602	up	X	SomaScan
C7	31806903; 33210602	down		SomaScan
C9	31806903; 33210602; 35932462	up	X	SomaScan; DIA MS
CFD	33210602; 35932462	up	X	SomaScan; DIA MS
CFH	33210602	up	X	SomaScan
CFI	31806903; 33210602	up	X	SomaScan
CLU	33210602	up		SomaScan
ECM1	33210602	down	X	SomaScan
F10	31806903; 33210602	down	X	SomaScan, SomaScan
F12	35932462	down	X	DIA MS
F2	35932462; 33210602	down	X	DIA MS
FBLN1	31806903; 35932462	up	X	SomaScan; DIA MS
FETUB	33210602	down	X	SomaScan
FGA	35932462	up	X	DIA MS
FGA;FGB;FGG	31806903; 33210602	up		SomaScan
FGB	35932462	up	X	DIA MS	reported summarized
FGG	33210602	up	X	SomaScan
GPLD1	31806903	down	X	SomaScan
HP	31806903	up	X	SomaScan
HPX	33210602	up	X	SomaScan
HRG	30451909	up	X	LC-MS
IGHA2	32656317	up	X	only in mRNA signatures, immunoglobulin signatures for beast cancer prediction	small coefficient
IGHM	33078901	down	X	LC-MS
ITIH1	31806903	down	X	SomaScan
KLKB1	33210602	down	X	SomaScan
KNG1	33210602	up		SomaScan
LUM	30451909	up	X	LC-MS
PLG	31806903	down	X	SomaScan	small coefficient
PON1	33210602	up		SomaScan
SERPINA3	33210602	up	X	SomaScan
SERPINA6	31806903	up		SomaScan
SERPINC1	31806903	down	X	SomaScan
SERPINF2	31806903	down	X	SomaScan
TF	31806903	down	X	SomaScan
VTN	31806903; 35932462	down	X	SomaScan; DIA MS
IGFALS	33009535	down	X	TMT-MS
AMBP	35932462	up	X	DIA MS
APOA2	35932462	down	X	DIA MS
GPX3	35932462	down	X	DIA MS
ITIH3	35932462	up	X	DIA MS
LRG1	35932462	up	X	DIA MS
IGLV2-23	35932462	down	X	DIA MS
IGHV3-72	35932462	down	X	DIA MS
GC	33009535	up		TMT-MS
HRG	33009535	up		TMT-MS
IGLV3-21	33009535	down	X	TMT-MS
IGHG1	33009535	up		TMT-MS
IGHV2-26	33009535	up		TMT-MS
CELSR2	32293343	up	X	Westernblot
A1BG	35932462	up	X	DIA MS
TTR	35932462	down	X	DIA MS
IGHA1	33210602	up	X	SomaScan
Not significant prot	Described in	Coefficient	Comparison Reg. (X if equal)
ORM2	35932462	down	X	DIA MS
CD5L	33210602	down	X	SomaScan
AGT	33210602	down	X	SomaScan
A2M	33210602	up		SomaScan
SERPINA7	33210602	up		SomaScan
PROS1	33210602	up	X	SomaScan
APOA4	35932462	up	X	DIA MS
ATRN	35932462	up	X	DIA MS
KNG1	35932462	down		DIA MS
IGLV2-18	35932462	down		DIA MS
PGLYRP2	35932462	up	X	DIA MS
IGHV1-18	35932462	up		DIA MS
IGHV3-49	35932462	up		DIA MS
IGHV3-64D	35932462	down	X	DIA MS
IGLV8-61	35932462	down	X	DIA MS
IGLV1-40	35932462	down	X	DIA MS
IGKV4-1	35932462	down	X	DIA MS
IGKV1-17	35932462	down	X	DIA MS
IGKV1-5	35932462	down	X	DIA MS
IGKV2-30	35932462	down	X	DIA MS
IGKV3-20	35932462	down	X	DIA MS
CLEC3B	35932462	down	X	DIA MS
C1S	33009535	down		TMT-MS
APOC3	35932462	up	X	DIA MS
APOH	35932462	up	X	DIA MS
CP	35932462	up	X	DIA MS
IGHV3-7	35932462	down	X	DIA MS
IGLV1-51	35932462	down	X	DIA MS
No References found:
IGLV3-21

### Sheet: Sex-related proteins
Gene	References [PubMedID]	Coefficient	Comparison (X if same to ours)	Method	Comments
RBP4	1: 22967812; 2: 17065684; 3:23589346	higher levels in males	X	1: measured by enzyme immuno assay kit, 2: ELISA, 3: LC MS/MS	Serum RBP4 concentration varies by gender, gener- ally being lower in female than in male participants, both among adults and children.Several previous studies hypothesized that sex hormones may play a role in the gender discrepancy.
CP	30515158; 23589346	no difference in men and women, higher in women	X	MBL ELISA, LC MS/MS
GPLD1	31806903	higher in women, whereas we have lower in women		SOMAmer	GPLD1.11939.11.3 in Lehallier
SERPINF1	31806903	lower in women, aligns with our finding	X	SOMAmer
TTR
AZGP1		no association in Lehallier		SOMAmer
HBA1
LRG1
HBB	22156438	lower in females	X
FCN3
SHBG	21613632	higher in women, aligns with our findings	X		Sex differences in occupancy of the SHBG steroid-binding sites can be explained easily by the much higher testosterone and dihydrotestosterone levels in men than in women, coupled with the fact that SHBG levels are approximately 50% lower in men than in women
C6	30515158; 31806903	no difference in men and women, higher in women (Lehallier=31806903, aligns with our findings)	X	MBL ELISA, SOMAmer
C9	30515158; 31806903	lower levels in females, higher levels in females (Lehallier=31806903, aligns with our findings)	X	MBL ELISA, SOMAmer
APOD
IGHM	23589346	higher in women	X
A2M	23589346	higher in women	X
CD5L
IGHG4	23589346	higher in men	X	LC MS/MS
IGHA2	20480504	higher in males	X	HPLC
IGHA1
HPR	23589346	higher in men	X
APOA4
No overlap found with the following papers:
Zhong et al. 2021: Next generation plasma proteome profiling to monitor health and disease				PEA NGS
TTR, AZGP1, HBA1, LRG1, APOA4 IGHA1, CD5L, APOD

### Sheet: BMI-related proteins
Gene	BMI < 18.5 vs >18.5 & 25	References [PubMedID]	Coefficient	Comparison Reg. (X if equal)	Evidence	Method	Comment	Comments
CFH		33627659; 34226637	up			Somascan
A2M		33627659; 34226637	down			Somascan
C3		33627659	up			Somascan
	BMI >18.5 & 25 vs >25 & < 30
C3		33627659	up			Somascan
A2M		33627659	down			Somascan
APOD		33627659	up			Somascan
	BMI >18.5 & 25 vs >30
C3		33627659	up	X		Somascan		not significant,significant
APOD		33627659	down	X		Somascan		not significant,significant
CFH		33627659	up	X		Somascan		not significant,significant
SERPINC1		33627659; 34226637	down	X		Somascan		not significant,significant
AFM		34226637	up	X		Somascan		significant,-
VTN		34226637	down			Somascan		significant,-
CFB		33627659; 34226637	up	X		Somascan		not significant,significant
APOM		33627659	down			Somascan		not significant,-
GC		34226637	up			Somascan		significant,-
AZGP1		34226637	down	X		Somascan		not significant,-
SHBG		33627659; 34226637	down	X		Somascan		not significant,significant
SERPIND1		33627659; 34226637	up	X		Somascan		significant,significant
HP		33627659; 34226637	up	X		Somascan		significant,significant
CD5L		33627659; 34226637	up			Somascan		significant,-
IGHM		33627659; 34226637	down	X		Somascan		significant,significant
A2M		33627659; 34226637	down	X		Somascan		not significant,significant
No References found
ORM1; ORM2; APOA4

### Sheet: Sex-hormone related proteins
UniProt	Gene	References [PubMedID]	Coefficient (users vs. non-users)	Comparison Reg. (X if equal)	Method	Comment
P02753	RBP4	22984625	up;-	X	LC-MRM/MS
P01019	AGT	22984625	up;up	X	LC-MRM/MS
P00450	CP	22984625	up;-	X	LC-MRM/MS
P04278	SHBG	27240929	-;up	X	multiplexed immunoassay-based platform
P00747	PLG	22984625	up;-	X	LC-MRM/MS
P02774;P02774-3	GC	22984625, 27240929	up;up	X	LC-MRM/MS
P01009	SERPINA1	22984625, 27240929	up;up	X	LC-MRM/MS
P01042;P01042-2	KNG1	22984625	up;-	X	LC-MRM/MS
P01008	SERPINC1	22984625	down;-	X	LC-MRM/MS
P05543	SERPINA7	27240929	-;up	X	LC-MRM/MS
P05546	SERPIND1	22984625	up;-	X	LC-MRM/MS
P04196	HRG	22984625	down;-	X	LC-MRM/MS
O14791;O14791-2;O14791-3	APOL1	22984625	up;-	X	LC-MRM/MS
P04004	VTN	22984625, 27240929	up;up	X	LC-MRM/MS, multiplexed immunoassay-based platform
P02763	ORM1	22984625	down;-	X	LC-MRM/MS
Q06033;Q06033-2	ITIH3	22984625	up;-	X	LC-MRM/MS
P02768	ALB	22984625	down;-	X	LC-MRM/MS
P02656	APOC3	22984625, 27240929	up;up	X	LC-MRM/MS
P06727	APOA4	22984625	down;-	X	LC-MRM/MS
P01024	C3	22984625, 27240929	up;up	X	LC-MRM/MS
P00748	F12	22984625	up;-	X	LC-MRM/MS
P02652	APOA2	22984625, 27240929	up;up	X	LC-MRM/MS
P04217;P04217-2	A1BG	22984625	up;-	X	LC-MRM/MS
P02787	TF	27240929	-;up	X	LC-MRM/MS
P01023	A2M	22984625	down;-	X	LC-MRM/MS
No References found
PGLYRP2; FETUB; LUM; C6; PROS1; C4BPB; SERPING1; PZP; C4BPA; ORM2; GPLD1; CLEC3B; C8A; ECM1; C9, C1QC, PON1, C1QB, HPR;TF, CD5L; IGLV8-61; HP; IGHM
